# Proteomic and clinical biomarkers for acute mountain sickness diagnosis, prognosis, protection, and pathogenesis in a longitudinal cohort

**DOI:** 10.1101/2021.10.18.21265176

**Authors:** Jing Yang, Zhilong Jia, Xinyu Song, Jinlong Shi, Xiaojing Zhao, Kunlun He

## Abstract

Acute mountain sickness (AMS) is frequently experienced by non-high-altitude natives at high altitudes, which affects the quality of health and productivity of humans. The diagnosis of the disease mainly depends on a self-questionnaire, which reveals our insufficient understanding of AMS and the necessity of developing reliable biomarkers for AMS. In addition to 65 clinical indexes and 22 AMS symptom phenotypes, we profiled the plasma proteomic profiles of AMS via a combination of proximity extension assay with multiple reaction monitoring for a longitudinal cohort of 53 individuals divided into discovery and validation stages. Through differential analysis, machine learning models with high accuracy and protein-symptom-clinical index functional network analysis, we identified proteomic and clinical biomarkers for AMS diagnosis, prognosis, protection, and pathogenesis. RET, a top-weighted protein in the pathogenesis model, showed opposite regulations between individuals with AMS and those without AMS ascending to a high altitude. The downregulation of ADAM15 may play a protective role at high altitude in individuals without AMS. These results suggest that RET and ADAM15 could be promising therapeutic targets for AMS. Moreover, PHGDH and TRAF2 could be candidate predictive and diagnostic biomarkers for AMS, respectively. Additionally, C-peptide was found to be actively involved in the pathogenesis and could aid the assistant diagnosis of AMS. Notably, individuals with AMS showed higher gluconeogenesis activity at the plain than those without AMS. Our findings shed light on the proteomic and clinical biomarkers of AMS, provide a wealth of biological insights into AMS, and thereby promote precision medicine for AMS.
