## Supplementary Table S1 for "Proteomic and clinical biomarkers for acute mountain sickness diagnosis, prognosis, protection, and pathogenesis in a longitudinal cohort"

### Sheet: AMS symptom phenotypes
AMS symptom phenotypes
Headache		LLS
Poor appetite	gastrointestinal sympotoms
Vomiting
Nausea
Fatigue
Dizziness
Agrypnia
palpitation
Dyspnea
Chest Oppression
Giddiness
Sleepiness
Bloating
Diarrhea
Constipation
Lip cyanosis
Numb feet or hands
Dispiritedness
Ataxia
Peripheral Edema

### Sheet: Clinical indexes
Clinical Indexes	Abbreviation
Antibody to thyroglobulin	A-TG
Antibodies to thyroid peroxidase	A-TPO
α1-fetoprotein	AFP
Albumin	Albumin
Alanine Aminotransferase	ALT
a-Amylase EPS	AMY-L
a-Amylase EPS Pancreatic	AMY-P
Tina-quant Apolipoprotein A-1	APOA
Tina-quant Apolipoprotein B	APOB
Aspartate Aminotransferase	AST
Bilirubin Total DPD	BILT
Tina-quant Complement C3c	C3C
Cancer Antigen 125	CA125
Cancer Antigen 15-3	CA153
Carbohydrate Antigen 19-9	CA199
Cancer Antigen 72-4	CA724
Carcinoembryonic antigen	CEA
Cholinesterase	Cholinesterase
Cholesterol	Cholesterol
Creatine Kinase	CK
Creatine Kinase-MB	CKMB
Creatinine	Creatinine
Cardiac C-Reactive Protein(Latex) High Sensitive	CRPHS
CYFRA 21-1	CYFRA
Estradiol - E2	E2
Ferritin	Ferritin
free Prostate-specific antigen	FPSA
Follicle-stimulating hormone	FSH
free triiodothyronine	FT3
Free thyroxine	FT4
γ-Glutamyltransferase	GGT
Glucose	Glucose
high-density lipoprotein	HDL
Lactate Dehydrogenase	LDH
Low-density lipoprotein	LDL
Luteinizing hormone	LH
Lipase	Lipase
Ammonia	Ammonia
Phosphate	Phosphate
Prolactin	Prolactin
Progesterone	Progesterone
Triiodothyronine	Triiodothyronine
Thyroxine	Thyroxine
Testosterone	Testosterone
Thyroglobulin	Thyroglobulin
Total Protein	TP
total Prostate-specific antigen	tPSA
Triglycerides	Triglycerides
Thyrotropin	Thyrotropin
Uric Acid	UA
UREAL	UREAL
Cortisol	Cortisol
Human epididymal protein 4	HE4
Troponin T hs (high sensitive)	TNT-HS
total procollagen type 1 amino-terminal propeptide	TP1NP
Procalcitonin	Procalcitonin
Myoglobin	Myoglobin
Immunoglobulin E	IGE
Antibody to cyclic citrullinated peptide	A-CCP
Progastrin-releasing peptide	ProGRP
Antibody to hepatitis C virus	A-HCV
Connecting peptide	C-peptide
Interleukin-6	IL6
N-terminal pro B-type natriuretic peptide	ProBNP
Insulin	Insulin
