## Supplementary Table S3 for "Proteomic and clinical biomarkers for acute mountain sickness diagnosis, prognosis, protection, and pathogenesis in a longitudinal cohort"

### Sheet: PEA_DEP
groups	symbol	p_value	method	log2FC	q_value	Regulation
PEA_AMS4k_AMS1k	GFRA2	4.1015e-06	t_test; var equal=TRUE	0.2312	0.00260073	Up
PEA_AMS4k_AMS1k	FGF23	6.08898e-06	t_test; var equal=FALSE	1.4019	0.00260073	Up
PEA_AMS4k_AMS1k	RET	8.79616e-06	t_test; var equal=TRUE	0.6901	0.00260073	Up
PEA_AMS4k_AMS1k	CCL2	1.86859e-05	t_test; var equal=TRUE	-0.7087	0.00414359	Down
PEA_AMS4k_AMS1k	CLSTN1	2.35917e-05	t_test; var equal=TRUE	0.4072	0.00418517	Up
PEA_AMS4k_AMS1k	SCARA5	3.31229e-05	t_test; var equal=TRUE	0.3923	0.00489667	Up
PEA_AMS4k_AMS1k	PROK1	4.24895e-05	t_test; var equal=TRUE	0.8096	0.00538403	Up
PEA_AMS4k_AMS1k	THBD	4.89299e-05	t_test; var equal=TRUE	0.3768	0.0054251	Up
PEA_AMS4k_AMS1k	MATN3	7.60624e-05	t_test; var equal=TRUE	0.4638	0.00749637	Up
PEA_AMS4k_AMS1k	GDF15	0.000101431	t_test; var equal=TRUE	0.2298	0.00793676	Up
PEA_AMS4k_AMS1k	MYOC	0.000103595	t_test; var equal=TRUE	-0.6373	0.00793676	Down
PEA_AMS4k_AMS1k	NRP2	0.000107374	t_test; var equal=TRUE	0.1817	0.00793676	Up
PEA_AMS4k_AMS1k	FCN2	0.000516468	t_test; var equal=TRUE	0.3442	0.0184465	Up
PEA_AMS4k_AMS1k	ASGR1	0.000191104	t_test; var equal=TRUE	0.3859	0.0126153	Up
PEA_AMS4k_AMS1k	SPOCK1	0.000199114	t_test; var equal=TRUE	0.5722	0.0126153	Up
PEA_AMS4k_AMS1k	SCGB3A1	0.000272921	t_test; var equal=TRUE	0.3476	0.0157481	Up
PEA_AMS4k_AMS1k	REN	0.000310193	t_test; var equal=TRUE	0.7433	0.0157481	Up
PEA_AMS4k_AMS1k	SELE	0.000334081	t_test; var equal=TRUE	0.3253	0.0157481	Up
PEA_AMS4k_AMS1k	PFKM	0.000305314	t_test; var equal=TRUE	-0.7639	0.0157481	Down
PEA_AMS4k_AMS1k	INHBC	0.000355007	t_test; var equal=TRUE	0.5178	0.0157481	Up
PEA_AMS4k_AMS1k	CD99L2	0.000367687	t_test; var equal=TRUE	0.2587	0.0157481	Up
PEA_AMS4k_AMS1k	WFIKKN1	0.000372841	t_test; var equal=TRUE	0.2865	0.0157481	Up
PEA_AMS4k_AMS1k	CA1	0.000912845	t_test; var equal=TRUE	-0.9456	0.0289176	Down
PEA_AMS4k_AMS1k	PAPPA	0.000450861	t_test; var equal=TRUE	0.5355	0.0173875	Up
PEA_AMS4k_AMS1k	CA2	0.000444181	t_test; var equal=TRUE	-1.1483	0.0173875	Down
PEA_AMS4k_AMS1k	IL27	0.000519914	t_test; var equal=TRUE	0.3857	0.0184465	Up
PEA_AMS4k_AMS1k	GPNMB	0.00056075	t_test; var equal=TRUE	0.1435	0.0191302	Up
PEA_AMS4k_AMS1k	ISLR2	0.000628182	t_test; var equal=TRUE	0.3072	0.020637	Up
PEA_AMS4k_AMS1k	TCN2	0.00135346	t_test; var equal=TRUE	0.3054	0.0350502	Up
PEA_AMS4k_AMS1k	ANG	0.00174163	t_test; var equal=TRUE	0.3198	0.0376786	Up
PEA_AMS4k_AMS1k	ANGPTL4	0.00108695	t_test; var equal=TRUE	0.7773	0.0311007	Up
PEA_AMS4k_AMS1k	S100A12	0.00108044	t_test; var equal=TRUE	-0.4724	0.0311007	Down
PEA_AMS4k_AMS1k	SPARC	0.00108505	t_test; var equal=FALSE	0.1738	0.0311007	Up
PEA_AMS4k_AMS1k	STC1	0.00114126	t_test; var equal=TRUE	0.4489	0.0316344	Up
PEA_AMS4k_AMS1k	TFF3	0.00130988	t_test; var equal=TRUE	0.2517	0.0350502	Up
PEA_AMS4k_AMS1k	VSIG4	0.00141901	t_test; var equal=TRUE	0.2871	0.0350502	Up
PEA_AMS4k_AMS1k	CST6	0.00142255	t_test; var equal=TRUE	0.2768	0.0350502	Up
PEA_AMS4k_AMS1k	DRAXIN	0.00146469	t_test; var equal=TRUE	0.2484	0.035113	Up
PEA_AMS4k_AMS1k	MEGF9	0.00251917	t_test; var equal=TRUE	0.235	0.0485761	Up
PEA_AMS4k_AMS1k	LEPR	0.00164445	t_test; var equal=TRUE	0.2251	0.0367237	Up
PEA_AMS4k_AMS1k	RBKS	0.00165609	t_test; var equal=TRUE	-0.6415	0.0367237	Down
PEA_AMS4k_AMS1k	CD38	0.00164421	t_test; var equal=TRUE	0.4021	0.0367237	Up
PEA_AMS4k_AMS1k	ADAM15	0.0019543	t_test; var equal=TRUE	0.2273	0.0412729	Up
PEA_AMS4k_AMS1k	CA6	0.00220624	t_test; var equal=TRUE	0.2315	0.0455102	Up
PEA_AMS4k_AMS1k	IL18R1	0.0024276	t_test; var equal=TRUE	0.2871	0.0478508	Up
PEA_AMS4k_AMS1k	KITLG	0.00242354	t_test; var equal=TRUE	0.2153	0.0478508	Up
PEA_AMS4k_AMS1k	MMP3	0.00262599	t_test; var equal=FALSE	1.2873	0.0495585	Up

### Sheet: Pathogenesis
groups	symbol	p_value	method	AMS1k	AMS4k	FC	log2FC	q_value	PEA_DEPs	PEA_log2FC	Trend	Regulation	key_protein
AMS4k_AMS1k	ADAM15	0.51224	t.test pair=TRUE;var equal=FALSE	46818.8	58005.2	1.23893	0.309092	0.669853	ADAM15	0.2273	Identical	Up	No
AMS4k_AMS1k	ANG	0.219153	t.test pair=TRUE;var equal=FALSE	27847.6	29924	1.07456	0.103751	0.40643	ANG	0.3198	Identical	Up	No
AMS4k_AMS1k	ASGR1	0.300142	t.test pair=TRUE;var equal=FALSE	154278	159210	1.03197	0.0454043	0.486227	ASGR1	0.3859	Identical	Up	No
AMS4k_AMS1k	CA6	0.300317	t.test pair=TRUE;var equal=TRUE	202451	214401	1.05903	0.0827424	0.486227	CA6	0.2315	Identical	Up	No
AMS4k_AMS1k	CCL2	0.75217	t.test pair=TRUE;var equal=TRUE	14787.1	14017.2	0.947935	-0.07714	0.807593	CCL2	-0.7087	Identical	Down	No
AMS4k_AMS1k	CD38	0.143518	t.test pair=TRUE;var equal=FALSE	114946	133814	1.16414	0.219269	0.297404	CD38	0.4021	Identical	Up	No
AMS4k_AMS1k	CST6	0.0620156	t.test pair=TRUE;var equal=TRUE	740194	812251	1.09735	0.134023	0.170962	CST6	0.2768	Identical	Up	No
AMS4k_AMS1k	GPNMB	0.628569	t.test pair=TRUE;var equal=TRUE	80095.2	86251.2	1.07686	0.106827	0.720382	GPNMB	0.1435	Identical	Up	No
AMS4k_AMS1k	IL18R1	0.681231	t.test pair=TRUE;var equal=TRUE	86506.7	87222.9	1.00828	0.0118941	0.755278	IL18R1	0.2871	Identical	Up	No
AMS4k_AMS1k	INHBC	0.883856	t.test pair=TRUE;var equal=TRUE	110497	110840	1.0031	0.00446957	0.919931	INHBC	0.5178	Identical	Up	No
AMS4k_AMS1k	KITLG	0.741545	t.test pair=TRUE;var equal=TRUE	93206.7	94462.3	1.01347	0.0193052	0.804655	KITLG	0.2153	Identical	Up	No
AMS4k_AMS1k	MATN3	0.00719089	t.test pair=TRUE;var equal=TRUE	697916	782810	1.12164	0.165609	0.027469	MATN3	0.4638	Identical	Up	Yes
AMS4k_AMS1k	MEGF9	0.455821	t.test pair=TRUE;var equal=TRUE	13630.9	16464.6	1.20789	0.272488	0.660634	MEGF9	0.235	Identical	Up	No
AMS4k_AMS1k	MMP3	0.338178	t.test pair=TRUE;var equal=TRUE	3329.54	4006.95	1.20345	0.267181	0.530799	MMP3	1.2873	Identical	Up	No
AMS4k_AMS1k	MYOC	0.00719089	t.test pair=TRUE;var equal=FALSE	491237	266230	0.541959	-0.883744	0.000454196	MYOC	-0.6373	Identical	Down	Yes
AMS4k_AMS1k	NRP2	0.793817	t.test pair=TRUE;var equal=FALSE	728794	808141	1.10887	0.149095	0.84343	NRP2	0.1817	Identical	Up	No
AMS4k_AMS1k	RET	0.00719089	t.test pair=TRUE;var equal=FALSE	29130.4	50943.8	1.74882	0.806384	0.00673424	RET	0.6901	Identical	Up	Yes
AMS4k_AMS1k	S100A12	0.00719089	t.test pair=TRUE;var equal=TRUE	116870	61760	0.528451	-0.920158	0.00673424	S100A12	-0.4724	Identical	Down	Yes
AMS4k_AMS1k	SCGB3A1	0.250426	t.test pair=TRUE;var equal=TRUE	161702	174736	1.0806	0.111839	0.440404	SCGB3A1	0.3476	Identical	Up	No
AMS4k_AMS1k	SELE	0.226297	t.test pair=TRUE;var equal=TRUE	3.95716e+06	4.19674e+06	1.06054	0.0848037	0.412185	SELE	0.3253	Identical	Up	No
AMS4k_AMS1k	SPOCK1	0.133217	t.test pair=TRUE;var equal=FALSE	12320.7	14532.1	1.17949	0.238158	0.283085	SPOCK1	0.5722	Identical	Up	No
AMS4k_AMS1k	TFF3	0.0662166	t.test pair=TRUE;var equal=TRUE	241229	274804	1.13918	0.187999	0.176043	TFF3	0.2517	Identical	Up	No
AMS4k_AMS1k	THBD	0.153881	t.test pair=TRUE;var equal=TRUE	80077.5	88810.9	1.10906	0.149339	0.307761	THBD	0.3768	Identical	Up	No
	The regulation trends of symbols with green backgrounds (n = 23) were consistent with that of PEA identified DEPs
	Symbols marked in red fonts (n = 4) represent q-value less than 0.05

### Sheet: Protection
groups	symbol	p_value	method	nAMS1k	nAMS4k	FC	log2FC	q_value	groups	PEA_DEPs	PEA_log2FC	Trend	groups	symbol	log2FC	q_value	Trend	Regulation	key_protein
nAMS4k_nAMS1k	ACTR2	0.00203207	t.test pair=TRUE;var equal=TRUE	17934.7	9934.42	0.553922	-0.852246	0.00942143					AMS4k_AMS1k	ACTR2	-0.251146	0.176043	Identical	Down	No
nAMS4k_nAMS1k	ADAM15	9.56256e-05	t.test pair=TRUE;var equal=FALSE	62109.6	29004.1	0.466982	-1.09856	0.000750293	PEA_AMS4k_AMS1k	ADAM15	0.2273	Opposite	AMS4k_AMS1k	ADAM15	0.309092	0.669853	Opposite	Down	Yes
nAMS4k_nAMS1k	AKT1	0.000543031	t.test pair=TRUE;var equal=TRUE	22568.1	12223.1	0.541608	-0.884678	0.00276946					AMS4k_AMS1k	AKT1	-0.499867	0.0542449	Identical	Down	No
nAMS4k_nAMS1k	ALDOA	2.20773e-06	t.test pair=TRUE;var equal=FALSE	381093	101304	0.265824	-1.91146	4.50377e-05					AMS4k_AMS1k	ALDOA	-0.240497	0.0419697	Identical	Down	No
nAMS4k_nAMS1k	ANGPTL4	0.00543547	t.test pair=TRUE;var equal=FALSE	22910.8	15588	0.680377	-0.555593	0.0213238	PEA_AMS4k_AMS1k	ANGPTL4	0.7773	Opposite	AMS4k_AMS1k	ANGPTL4	-0.0184509	0.686091	Identical	Down	No
nAMS4k_nAMS1k	ARF6	0.00048372	t.test pair=TRUE;var equal=FALSE	19521.7	11285.3	0.578089	-0.790636	0.00259681					AMS4k_AMS1k	ARF6	-0.0959633	0.545492	Identical	Down	No
nAMS4k_nAMS1k	CARHSP1	0.00193611	t.test pair=TRUE;var equal=TRUE	125402	91731.4	0.731501	-0.451068	0.00940396					AMS4k_AMS1k	CARHSP1	-0.640419	0.000137909	Identical	Down	No
nAMS4k_nAMS1k	CD14	1.26457e-05	t.test pair=TRUE;var equal=TRUE	363249	208334	0.573531	-0.802056	0.000143318					AMS4k_AMS1k	CD14	-0.20642	0.109228	Identical	Down	No
nAMS4k_nAMS1k	CD38	0.000255969	t.test pair=TRUE;var equal=TRUE	116390	94810.3	0.81459	-0.295854	0.0016318	PEA_AMS4k_AMS1k	CD38	0.4021	Opposite	AMS4k_AMS1k	CD38	0.219269	0.297404	Opposite	Down	Yes
nAMS4k_nAMS1k	CST6	0.000328573	t.test pair=TRUE;var equal=TRUE	769372	621770	0.808152	-0.307302	0.00186191	PEA_AMS4k_AMS1k	CST6	0.2768	Opposite	AMS4k_AMS1k	CST6	0.134023	0.170962	Opposite	Down	Yes
nAMS4k_nAMS1k	EBI3	0.0101063	t.test pair=TRUE;var equal=TRUE	33951.8	22034.5	0.648993	-0.623726	0.0368158					AMS4k_AMS1k	EBI3	0.184153	0.317118	Opposite	Down	No
nAMS4k_nAMS1k	FN1	0.00512996	t.test pair=TRUE;var equal=FALSE	64295.7	52297	0.813382	-0.297996	0.0209303					AMS4k_AMS1k	FN1	-0.451581	0.027469	Identical	Down	No
nAMS4k_nAMS1k	FOS	0.000108261	t.test pair=TRUE;var equal=TRUE	26206.8	16136.8	0.615749	-0.699585	0.000788756					AMS4k_AMS1k	FOS	-0.310651	0.0542449	Identical	Down	No
nAMS4k_nAMS1k	GC	8.91051e-06	t.test pair=TRUE;var equal=TRUE	1.83048e+06	1.33607e+06	0.729901	-0.454228	0.000113609					AMS4k_AMS1k	GC	-0.272239	0.00897733	Identical	Down	No
nAMS4k_nAMS1k	ISLR2	1.08479e-06	t.test pair=TRUE;var equal=FALSE	227903	63652.4	0.279296	-1.84013	3.68829e-05	PEA_AMS4k_AMS1k	ISLR2	0.3072	Opposite	AMS4k_AMS1k	ISLR2	-0.854605	0.000137909	Identical	Down	No
nAMS4k_nAMS1k	KITLG	0.00298832	t.test pair=TRUE;var equal=TRUE	88117.9	68651.3	0.779085	-0.360148	0.0132525	PEA_AMS4k_AMS1k	KITLG	0.2153	Opposite	AMS4k_AMS1k	KITLG	0.0193052	0.804655	Opposite	Down	Yes
nAMS4k_nAMS1k	MYOC	1.51943e-06	t.test pair=TRUE;var equal=TRUE	301054	173546	0.576461	-0.794705	3.87455e-05	PEA_AMS4k_AMS2k	MYOC	-0.6373	Identical	AMS4k_AMS1k	MYOC	-0.883744	0.000454196	Identical	Down	No
nAMS4k_nAMS1k	NDRG1	6.29613e-05	t.test pair=TRUE;var equal=FALSE	100914	65690.2	0.650953	-0.619375	0.000535171					AMS4k_AMS1k	NDRG1	-0.389002	0.00910859	Identical	Down	No
nAMS4k_nAMS1k	PAPPA	0.00655069	t.test pair=TRUE;var equal=TRUE	977417	768130	0.785877	-0.347624	0.024747	PEA_AMS4k_AMS4k	PAPPA	0.5355	Opposite	AMS4k_AMS1k	PAPPA	-0.292127	0.0542449	Identical	Down	No
nAMS4k_nAMS1k	PDHA1	1.44114e-05	t.test pair=TRUE;var equal=TRUE	1.0686e+06	817780	0.765281	-0.385939	0.000146997					AMS4k_AMS1k	PDHA1	-0.505039	0.000137909	Identical	Down	No
nAMS4k_nAMS1k	PGM1	4.76114e-07	t.test pair=TRUE;var equal=TRUE	57547.1	17439.9	0.303054	-1.72235	2.86451e-05					AMS4k_AMS1k	PGM1	0.343456	0.944647	Opposite	Down	No
nAMS4k_nAMS1k	PHGDH	0.00433177	t.test pair=TRUE;var equal=FALSE	9083.56	16920	1.86271	0.897402	0.01841					AMS4k_AMS1k	PHGDH	-0.508122	0.027469	Opposite	Up	No
nAMS4k_nAMS1k	PLA2G7	0.000310782	t.test pair=TRUE;var equal=FALSE	16648.8	36555.5	2.19569	1.13467	0.00186191					AMS4k_AMS1k	PLA2G7	-0.599759	0.104482	Opposite	Up	No
nAMS4k_nAMS1k	PLAU	5.38597e-06	t.test pair=TRUE;var equal=TRUE	385305	303095	0.786636	-0.346231	8.92091e-05					AMS4k_AMS1k	PLAU	-0.1365	0.176043	Identical	Down	No
nAMS4k_nAMS1k	SCARA5	6.12219e-06	t.test pair=TRUE;var equal=FALSE	495212	303963	0.613805	-0.704149	8.92091e-05	PEA_AMS4k_AMS10k	SCARA5	0.3923	Opposite	AMS4k_AMS1k	SCARA5	-0.248179	0.0349272	Identical	Down	No
nAMS4k_nAMS1k	TCN2	0.000122754	t.test pair=TRUE;var equal=TRUE	66780.7	47044.7	0.704465	-0.5054	0.000834726	PEA_AMS4k_AMS11k	TCN2	0.3054	Opposite	AMS4k_AMS1k	TCN2	-0.218453	0.662722	Identical	Down	No
nAMS4k_nAMS1k	THBD	0.0108384	t.test pair=TRUE;var equal=TRUE	86572.3	74705.6	0.862927	-0.21269	0.0381214	PEA_AMS4k_AMS12k	THBD	0.3768	Opposite	AMS4k_AMS1k	THBD	0.149339	0.307761	Opposite	Down	Yes
nAMS4k_nAMS1k	THY1	5.61669e-07	t.test pair=TRUE;var equal=TRUE	256161	176965	0.690835	-0.533588	2.86451e-05					AMS4k_AMS1k	THY1	-0.227646	0.027469	Identical	Down	No
nAMS4k_nAMS1k	WFIKKN1	4.64184e-05	t.test pair=TRUE;var equal=FALSE	406569	120561	0.296534	-1.75373	0.000430426	PEA_AMS4k_AMS14k	WFIKKN1	0.2865	Opposite	AMS4k_AMS1k	WFIKKN1	-0.0174257	0.737812	Identical	Down	No
	Symbols with green backgrounds (n = 29) represent DEPs (q-value < 0.05) between nAMS4k and nAMS1k. DEPs with Opposite regulation trends compared with PEA identified DEPs and MRM validated proteins between AMS4k and AMS1k groups were marked in red fonts (n = 5).

### Sheet: Prediction
groups	symbol	p_value	method	AMS1k	nAMS1k	FC	log2FC	q_value	groups	symbol	p_value	method	AMS4k	nAMS4k	FC	log2FC	q_value	Trend	Regulatio	Predictive_protein
AMS1k_nAMS1k	ACE2	0.000526409	t.test pair=FALSE;var equal=FALSE	220772	165089	1.33729	0.419316	0.00536938	AMS4k_nAMS4k	ACE2	0.133397	t.test pair=FALSE;var equal=FALSE	169643	157797	1.07507	0.104432	0.23871	Identical	Up	No
AMS1k_nAMS1k	AGT	0.00728867	t.test pair=FALSE;var equal=TRUE	223940	185463	1.20746	0.271977	0.0406646	AMS4k_nAMS4k	AGT	0.000978557	t.test pair=FALSE;var equal=FALSE	254654	197100	1.29201	0.369612	0.00767791	Identical	Up	No
AMS1k_nAMS1k	CA2	5.08614e-05	t.test pair=FALSE;var equal=TRUE	24502	68797.1	0.356148	-1.48945	0.000741123	AMS4k_nAMS4k	CA2	0.640834	t.test pair=FALSE;var equal=TRUE	63040.8	48425	1.30182	0.380534	0.688053	Opposite	Down	No
AMS1k_nAMS1k	FCN2	0.000792574	t.test pair=FALSE;var equal=TRUE	735778	605545	1.21507	0.281037	0.00673688	AMS4k_nAMS4k	FCN2	0.0135658	t.test pair=FALSE;var equal=TRUE	709509	631008	1.12441	0.169163	0.0494184	Identical	Up	No
AMS1k_nAMS1k	FGF23	0.00969534	t.test pair=FALSE;var equal=TRUE	145972	112483	1.29773	0.375989	0.0429967	AMS4k_nAMS4k	FGF23	0.0038015	t.test pair=FALSE;var equal=TRUE	121280	98494	1.23135	0.300239	0.0215418	Identical	Up	No
AMS1k_nAMS1k	FN1	0.00491952	t.test pair=FALSE;var equal=TRUE	82780.5	64295.7	1.2875	0.364567	0.031362	AMS4k_nAMS4k	FN1	0.366747	t.test pair=FALSE;var equal=TRUE	60532.5	52297	1.15748	0.210982	0.488731	Identical	Up	No
AMS1k_nAMS1k	G6PC	7.9142e-07	t.test pair=FALSE;var equal=FALSE	218641	10418.6	20.9855	4.39132	4.03624e-05	AMS4k_nAMS4k	G6PC	0.456594	t.test pair=FALSE;var equal=TRUE	61284.4	63101.6	0.971201	-0.0421582	0.567958	Opposite	Up	No
AMS1k_nAMS1k	GDF15	0.000276713	t.test pair=FALSE;var equal=FALSE	41085.4	29666.3	1.38492	0.469799	0.00313608	AMS4k_nAMS4k	GDF15	0.631575	t.test pair=FALSE;var equal=TRUE	34884.6	33785.7	1.03252	0.0461754	0.685326	Identical	Up	No
AMS1k_nAMS1k	GNA13	0.00817897	t.test pair=FALSE;var equal=TRUE	162187	142039	1.14185	0.191374	0.0417127	AMS4k_nAMS4k	GNA13	0.367377	t.test pair=FALSE;var equal=TRUE	149826	158971	0.942474	-0.0854757	0.488731	Opposite	Up	No
AMS1k_nAMS1k	GNA14	0.00107901	t.test pair=FALSE;var equal=TRUE	571345	453683	1.25935	0.332677	0.00846605	AMS4k_nAMS4k	GNA14	0.00934619	t.test pair=FALSE;var equal=TRUE	471850	404253	1.16721	0.223068	0.0433323	Identical	Up	No
AMS1k_nAMS1k	IGFBP7	1.49174e-05	t.test pair=FALSE;var equal=TRUE	41218.4	12486.8	3.30096	1.72288	0.000380395	AMS4k_nAMS4k	IGFBP7	0.251944	t.test pair=FALSE;var equal=TRUE	23022.2	32794.4	0.702017	-0.510422	0.383556	Opposite	Up	No
AMS1k_nAMS1k	IL27	0.000201252	t.test pair=FALSE;var equal=TRUE	318405	234681	1.35676	0.440161	0.00256596	AMS4k_nAMS4k	IL27	0.352137	t.test pair=FALSE;var equal=TRUE	285670	271395	1.0526	0.0739514	0.485378	Identical	Up	No
AMS1k_nAMS1k	PCK1	0.0031972	t.test pair=FALSE;var equal=TRUE	13276	5332.17	2.48979	1.31603	0.0217409	AMS4k_nAMS4k	PCK1	0.280462	t.test pair=FALSE;var equal=TRUE	8852.58	7443.33	1.18933	0.250151	0.408673	Identical	Up	Yes
AMS1k_nAMS1k	PDHA1	0.00168335	t.test pair=FALSE;var equal=FALSE	1.45858e+06	1.0686e+06	1.36494	0.448843	0.0122644	AMS4k_nAMS4k	PDHA1	0.00185252	t.test pair=FALSE;var equal=TRUE	1.02778e+06	817780	1.25679	0.329743	0.0132954	Identical	Up	No
AMS1k_nAMS1k	PHGDH	2.32922e-05	t.test pair=FALSE;var equal=FALSE	25565	9083.56	2.81442	1.49284	0.000395968	AMS4k_nAMS4k	PHGDH	0.236999	t.test pair=FALSE;var equal=FALSE	17975.7	16920	1.06239	0.0873153	0.366272	Identical	Up	Yes
AMS1k_nAMS1k	PLA2G7	5.63243e-06	t.test pair=FALSE;var equal=FALSE	53140.2	16648.8	3.19184	1.67439	0.000191503	AMS4k_nAMS4k	PLA2G7	0.62781	t.test pair=FALSE;var equal=TRUE	35065.3	36555.5	0.959235	-0.0600444	0.685326	Opposite	Up	No
AMS1k_nAMS1k	RBKS	0.00962337	t.test pair=FALSE;var equal=FALSE	321055	216200	1.48499	0.570453	0.0429967	AMS4k_nAMS4k	RBKS	0.013261	t.test pair=FALSE;var equal=TRUE	545595	216943	2.51492	1.33051	0.0494184	Identical	Up	Yes
AMS1k_nAMS1k	RET	0.00931662	t.test pair=FALSE;var equal=TRUE	29130.4	55883.2	0.521273	-0.93989	0.0429967	AMS4k_nAMS4k	RET	0.00579709	t.test pair=FALSE;var equal=FALSE	50943.8	29722.5	1.71398	0.777352	0.0295652	Opposite	Down	No
AMS1k_nAMS1k	S100A12	2.14878e-05	t.test pair=FALSE;var equal=FALSE	116870	51672.6	2.26174	1.17743	0.000395968	AMS4k_nAMS4k	S100A12	0.0256218	t.test pair=FALSE;var equal=TRUE	61760	41728.4	1.48005	0.565645	0.0746692	Identical	Up	Yes
AMS1k_nAMS1k	SLC4A1	0.000679627	t.test pair=FALSE;var equal=FALSE	32378.1	3572.01	9.06439	3.18021	0.006302	AMS4k_nAMS4k	SLC4A1	0.368944	t.test pair=FALSE;var equal=TRUE	7869.78	4891.58	1.60884	0.686022	0.488731	Identical	Up	Yes
AMS1k_nAMS1k	SPARC	0.00757477	t.test pair=FALSE;var equal=TRUE	31626.1	22077.9	1.43248	0.518514	0.0406646	AMS4k_nAMS4k	SPARC	0.121021	t.test pair=FALSE;var equal=FALSE	26982.4	22437.5	1.20256	0.266108	0.220432	Identical	Up	Yes
AMS1k_nAMS1k	UBA1	6.12337e-07	t.test pair=FALSE;var equal=FALSE	242340	172616	1.40393	0.489466	4.03624e-05	AMS4k_nAMS4k	UBA1	0.0531308	t.test pair=FALSE;var equal=TRUE	178741	161004	1.11016	0.150769	0.117812	Identical	Up	No
AMS1k_nAMS1k	VSIG4	0.00619323	t.test pair=FALSE;var equal=TRUE	22631.9	16139.8	1.40224	0.487735	0.0371594	AMS4k_nAMS4k	VSIG4	0.201734	t.test pair=FALSE;var equal=TRUE	19468.8	16269.8	1.19662	0.258964	0.331698	Identical	Up	No
	Symbols with green backgrounds (n = 23) represent DEPs (q-value < 0.05) between AMS1k and nAMS1k. DEPs with absolute value of logFC larger than 0.5 and the same regulation trends between AMS4k and nAMS4k were marked in red fonts (n = 6).

### Sheet: Diagnosis
groups	symbol	p_value	method	AMS4k	nAMS4k	FC	log2FC	q_value	groups	symbol	p_value	method	AMS1k	nAMS1k	FC	log2FC	q_value	Trend	Regulation	Dignositic_biomarker
AMS4k_nAMS4k	AGT	0.000978557	t.test pair=FALSE;var equal=FALSE	254654	197100	1.29201	0.369612	0.00767791	AMS1k_nAMS1k	AGT	0.00728867	t.test pair=FALSE;var equal=TRUE	223940	185463	1.20746	0.271977	0.0406646	Identical	Up	No
AMS4k_nAMS4k	ARF6	0.00195521	t.test pair=FALSE;var equal=TRUE	24305.2	11285.3	2.1537	1.10682	0.0132954	AMS1k_nAMS1k	ARF6	0.267279	t.test pair=FALSE;var equal=FALSE	25976.9	19521.7	1.33066	0.412147	0.42691	Identical	Up	Yes
AMS4k_nAMS4k	CA6	0.0129551	t.test pair=FALSE;var equal=TRUE	214401	179990	1.19119	0.252398	0.0494184	AMS1k_nAMS1k	CA6	0.382768	t.test pair=FALSE;var equal=TRUE	202451	192609	1.05109	0.071891	0.513716	Identical	Up	No
AMS4k_nAMS4k	CD38	0.00310128	t.test pair=FALSE;var equal=FALSE	133814	94810.3	1.41138	0.497108	0.0197707	AMS1k_nAMS1k	CD38	0.677428	t.test pair=FALSE;var equal=TRUE	114946	116390	0.987591	-0.0180149	0.776379	Opposite	Up	No
AMS4k_nAMS4k	CST6	4.31893e-05	t.test pair=FALSE;var equal=FALSE	812251	621770	1.30635	0.385546	0.000629329	AMS1k_nAMS1k	CST6	0.430052	t.test pair=FALSE;var equal=TRUE	740194	769372	0.962075	-0.0557787	0.548316	Opposite	Up	No
AMS4k_nAMS4k	EBI3	0.00668899	t.test pair=FALSE;var equal=TRUE	32023.5	22034.5	1.45334	0.539368	0.0324894	AMS1k_nAMS1k	EBI3	0.153631	t.test pair=FALSE;var equal=TRUE	28186	33951.8	0.830176	-0.268511	0.313407	Opposite	Up	Yes
AMS4k_nAMS4k	FCN2	0.0135658	t.test pair=FALSE;var equal=TRUE	709509	631008	1.12441	0.169163	0.0494184	AMS1k_nAMS1k	FCN2	0.000792574	t.test pair=FALSE;var equal=TRUE	735778	605545	1.21507	0.281037	0.00673688	Identical	Up	No
AMS4k_nAMS4k	FGF23	0.0038015	t.test pair=FALSE;var equal=TRUE	121280	98494	1.23135	0.300239	0.0215418	AMS1k_nAMS1k	FGF23	0.00969534	t.test pair=FALSE;var equal=TRUE	145972	112483	1.29773	0.375989	0.0429967	Identical	Up	No
AMS4k_nAMS4k	GC	2.71141e-06	t.test pair=FALSE;var equal=TRUE	1.91918e+06	1.33607e+06	1.43644	0.522497	0.000138282	AMS1k_nAMS1k	GC	0.0140992	t.test pair=FALSE;var equal=FALSE	2.31776e+06	1.83048e+06	1.2662	0.340508	0.0553122	Identical	Up	Yes
AMS4k_nAMS4k	GNA14	0.00934619	t.test pair=FALSE;var equal=TRUE	471850	404253	1.16721	0.223068	0.0433323	AMS1k_nAMS1k	GNA14	0.00107901	t.test pair=FALSE;var equal=TRUE	571345	453683	1.25935	0.332677	0.00846605	Identical	Up	No
AMS4k_nAMS4k	IL18R1	0.000705348	t.test pair=FALSE;var equal=TRUE	87222.9	67840.3	1.28571	0.362565	0.00599546	AMS1k_nAMS1k	IL18R1	0.0690114	t.test pair=FALSE;var equal=FALSE	86506.7	73628.9	1.1749	0.23254	0.182727	Identical	Up	No
AMS4k_nAMS4k	INHBC	0.00519217	t.test pair=FALSE;var equal=TRUE	110840	87937.7	1.26043	0.33392	0.0278738	AMS1k_nAMS1k	INHBC	0.139426	t.test pair=FALSE;var equal=TRUE	110497	99754.5	1.10769	0.14755	0.295107	Identical	Up	No
AMS4k_nAMS4k	ISLR2	8.05524e-06	t.test pair=FALSE;var equal=FALSE	204042	63652.4	3.20556	1.68058	0.000240413	AMS1k_nAMS1k	ISLR2	0.323016	t.test pair=FALSE;var equal=FALSE	368961	227903	1.61894	0.695051	0.48728	Identical	Up	Yes
AMS4k_nAMS4k	KITLG	0.000117656	t.test pair=FALSE;var equal=TRUE	94462.3	68651.3	1.37597	0.460452	0.00120009	AMS1k_nAMS1k	KITLG	0.52674	t.test pair=FALSE;var equal=TRUE	93206.7	88117.9	1.05775	0.0809985	0.624738	Identical	Up	No
AMS4k_nAMS4k	LEPR	0.0100016	t.test pair=FALSE;var equal=TRUE	125362	98823	1.26855	0.343182	0.0443547	AMS1k_nAMS1k	LEPR	0.195003	t.test pair=FALSE;var equal=TRUE	128637	117997	1.09017	0.124556	0.361641	Identical	Up	No
AMS4k_nAMS4k	MATN3	0.000112282	t.test pair=FALSE;var equal=TRUE	782810	649726	1.20483	0.268831	0.00120009	AMS1k_nAMS1k	MATN3	0.911928	t.test pair=FALSE;var equal=TRUE	697916	693423	1.00648	0.00931651	0.922912	Identical	Up	No
AMS4k_nAMS4k	MYOC	5.95717e-05	t.test pair=FALSE;var equal=FALSE	266230	173546	1.53406	0.617356	0.00075954	AMS1k_nAMS1k	MYOC	0.0180743	t.test pair=FALSE;var equal=FALSE	491237	301054	1.63172	0.706395	0.0635715	Identical	Up	Yes
AMS4k_nAMS4k	NRP2	0.0135309	t.test pair=FALSE;var equal=FALSE	808141	527246	1.53276	0.61613	0.0494184	AMS1k_nAMS1k	NRP2	0.178536	t.test pair=FALSE;var equal=FALSE	728794	679233	1.07297	0.101605	0.337235	Identical	Up	Yes
AMS4k_nAMS4k	PDHA1	0.00185252	t.test pair=FALSE;var equal=TRUE	1.02778e+06	817780	1.25679	0.329743	0.0132954	AMS1k_nAMS1k	PDHA1	0.00168335	t.test pair=FALSE;var equal=FALSE	1.45858e+06	1.0686e+06	1.36494	0.448843	0.0122644	Identical	Up	No
AMS4k_nAMS4k	PICALM	0.00337018	t.test pair=FALSE;var equal=TRUE	141634	110810	1.27816	0.354074	0.0202211	AMS1k_nAMS1k	PICALM	0.0526944	t.test pair=FALSE;var equal=TRUE	177711	139363	1.27517	0.35069	0.153566	Identical	Up	No
AMS4k_nAMS4k	PLAU	1.10038e-05	t.test pair=FALSE;var equal=FALSE	376438	303095	1.24198	0.312644	0.000240413	AMS1k_nAMS1k	PLAU	0.349959	t.test pair=FALSE;var equal=FALSE	413794	385305	1.07394	0.102913	0.488984	Identical	Up	No
AMS4k_nAMS4k	RBKS	0.013261	t.test pair=FALSE;var equal=TRUE	545595	216943	2.51492	1.33051	0.0494184	AMS1k_nAMS1k	RBKS	0.00962337	t.test pair=FALSE;var equal=FALSE	321055	216200	1.48499	0.570453	0.0429967	Identical	Up	Yes
AMS4k_nAMS4k	RET	0.00579709	t.test pair=FALSE;var equal=FALSE	50943.8	29722.5	1.71398	0.777352	0.0295652	AMS1k_nAMS1k	RET	0.00931662	t.test pair=FALSE;var equal=TRUE	29130.4	55883.2	0.521273	-0.93989	0.0429967	Opposite	Up	Yes
AMS4k_nAMS4k	SCGB3A1	0.000421183	t.test pair=FALSE;var equal=TRUE	174736	137431	1.27145	0.34647	0.00390552	AMS1k_nAMS1k	SCGB3A1	0.334408	t.test pair=FALSE;var equal=TRUE	161702	154077	1.04948	0.0696801	0.48728	Identical	Up	No
AMS4k_nAMS4k	TCN2	0.0123861	t.test pair=FALSE;var equal=TRUE	62182.9	47044.7	1.32179	0.402488	0.0494184	AMS1k_nAMS1k	TCN2	0.86313	t.test pair=FALSE;var equal=FALSE	72349	66780.7	1.08338	0.115541	0.889285	Identical	Up	No
AMS4k_nAMS4k	THY1	4.31556e-07	t.test pair=FALSE;var equal=TRUE	249816	176965	1.41167	0.497402	4.40187e-05	AMS1k_nAMS1k	THY1	0.213119	t.test pair=FALSE;var equal=FALSE	292516	256161	1.14192	0.191461	0.381372	Identical	Up	No
AMS4k_nAMS4k	TRAF2	2.66045e-05	t.test pair=FALSE;var equal=TRUE	131003	64022.9	2.04619	1.03294	0.000452277	AMS1k_nAMS1k	TRAF2	0.0698663	t.test pair=FALSE;var equal=TRUE	109235	84014.5	1.30019	0.378725	0.182727	Identical	Up	Yes
AMS4k_nAMS4k	WFIKKN1	1.17849e-05	t.test pair=FALSE;var equal=FALSE	338255	120561	2.80567	1.48834	0.000240413	AMS1k_nAMS1k	WFIKKN1	0.393061	t.test pair=FALSE;var equal=TRUE	342365	406569	0.842085	-0.247961	0.520678	Opposite	Up	Yes
	Symbols with green backgrounds (n = 28) represent DEPs (q-value < 0.05) between AMS4k and nAMS4k, with no significant difference between AMS1k and nAMS1k. DEPs with absolute value of logFC larger than 0.5 were marked with red fonts (n = 10).
