## Supplementary Table S4 for "Proteomic and clinical biomarkers for acute mountain sickness diagnosis, prognosis, protection, and pathogenesis in a longitudinal cohort"

### Sheet: Enrichment results
PEA_C1_GOBP Enrichment(simplified)	ID	Description	GeneRatio	BgRatio	pvalue	p.adjust	qvalue	geneID	Count
	GO:0016049	cell growth	8/40	484/18670	7.13692e-06	0.00760796	0.00546162	CLSTN1/NRP2/SPOCK1/SCGB3A1/ISLR2/DRAXIN/CD38/ADAM15	8
	GO:0051591	response to cAMP	4/40	97/18670	5.42063e-05	0.0192613	0.0138274	THBD/REN/SPARC/STC1	4
	GO:0098868	bone growth	3/40	47/18670	0.000138379	0.0295023	0.0211792	MATN3/STC1/LEPR	3
	GO:0001755	neural crest cell migration	3/40	57/18670	0.000246027	0.0374664	0.0268965	RET/NRP2/KITLG	3
	GO:0051897	positive regulation of protein kinase B signaling	4/40	176/18670	0.000535153	0.0424087	0.0304445	FGF23/RET/GDF15/KITLG	4
	GO:0045063	T-helper 1 cell differentiation	2/40	19/18670	0.000747894	0.0424087	0.0304445	IL27/IL18R1	2
	GO:0034103	regulation of tissue remodeling	3/40	88/18670	0.000881271	0.0424087	0.0304445	GPNMB/LEPR/CD38	3
	GO:0001666	response to hypoxia	5/40	359/18670	0.000967597	0.0424087	0.0304445	ANG/ANGPTL4/STC1/CD38/ADAM15	5
	GO:0036293	response to decreased oxygen levels	5/40	370/18670	0.00110695	0.0424087	0.0304445	ANG/ANGPTL4/STC1/CD38/ADAM15	5
	GO:0060191	regulation of lipase activity	3/40	98/18670	0.00120351	0.0424087	0.0304445	SELE/ANG/ANGPTL4	3
	GO:0007631	feeding behavior	3/40	101/18670	0.00131284	0.0424087	0.0304445	GDF15/REN/LEPR	3
PEA_C2_GOBP Enrichment(simplified)	ID	Description	GeneRatio	BgRatio	pvalue	p.adjust	qvalue	geneID	Count
	GO:0015701	bicarbonate transport	2/7	42/18670	0.000103011	0.0354641	0.0168173	CA1/CA2	2
	GO:0002548	monocyte chemotaxis	2/7	65/18670	0.000247833	0.0354641	0.0168173	CCL2/S100A12	2
	GO:0046365	monosaccharide catabolic process	2/7	67/18670	0.000263347	0.0354641	0.0168173	PFKM/RBKS	2
PEA_C1_KEGG_Enrichment(not adjusted）	ID	Description	GeneRatio	BgRatio	pvalue	p.adjust	qvalue	geneID	Count
	hsa04060	Cytokine-cytokine receptor interaction	5/20	295/8093	0.000614121	0.000614121	0.0297364	9518/3626/246778/3953/8809	5
	hsa04668	TNF signaling pathway	3/20	112/8093	0.00247766	0.00247766	0.0599855	6401/8809/4314	3
PEA_C2_KEGG_Enrichment(not adjusted）	ID	Description	GeneRatio	BgRatio	pvalue	p.adjust	qvalue	geneID	Count
	hsa00910	Nitrogen metabolism	2/5	17/8093	4.13802e-05	4.13802e-05	0.00100184	759/760	2
	hsa00030	Pentose phosphate pathway	2/5	30/8093	0.00013193	0.00013193	0.00159705	5213/64080	2
	hsa04964	Proximal tubule bicarbonate reclamation	1/5	23/8093	0.0141327	0.0141327	0.0702794	760	1
	hsa04966	Collecting duct acid secretion	1/5	27/8093	0.0165742	0.0165742	0.0702794	760	1
	hsa00052	Galactose metabolism	1/5	31/8093	0.0190109	0.0190109	0.0702794	5213	1
	hsa00051	Fructose and mannose metabolism	1/5	33/8093	0.0202274	0.0202274	0.0702794	5213	1
	hsa05144	Malaria	1/5	50/8093	0.030519	0.030519	0.0702794	6347	1
	hsa00010	Glycolysis / Gluconeogenesis	1/5	67/8093	0.040724	0.040724	0.0702794	5213	1
	hsa05230	Central carbon metabolism in cancer	1/5	70/8093	0.0425159	0.0425159	0.0702794	5213	1
	hsa01230	Biosynthesis of amino acids	1/5	75/8093	0.0454965	0.0454965	0.0702794	5213	1
	hsa04971	Gastric acid secretion	1/5	76/8093	0.0460917	0.0460917	0.0702794	760	1
	hsa03018	RNA degradation	1/5	79/8093	0.0478756	0.0478756	0.0702794	5213	1
MRM_AMS_DEPs_KEGG_enrichment(not adjusted)	ID	Description	GeneRatio	BgRatio	pvalue	p.adjust	qvalue	geneID	Count
	hsa00010	Glycolysis / Gluconeogenesis	3/13	67/8093	0.000146191	0.000146191	0.00538599	ALDOA/G6PC/PDHA1	3
	hsa00910	Nitrogen metabolism	2/13	17/8093	0.000319589	0.000319589	0.00588717	CA1/CA2	2
	hsa01200	Carbon metabolism	3/13	115/8093	0.000720567	0.000720567	0.00752849	ALDOA/PDHA1/PHGDH	3
	hsa04966	Collecting duct acid secretion	2/13	27/8093	0.000817379	0.000817379	0.00752849	CA2/SLC4A1	2
	hsa05230	Central carbon metabolism in cancer	2/13	70/8093	0.005409	0.005409	0.0379918	PDHA1/RET	2
	hsa01230	Biosynthesis of amino acids	2/13	75/8093	0.00618724	0.00618724	0.0379918	ALDOA/PHGDH	2
	hsa05146	Amoebiasis	2/13	102/8093	0.0112076	0.0112076	0.0520949	FN1/GNA14	2
	hsa04922	Glucagon signaling pathway	2/13	107/8093	0.0122834	0.0122834	0.0520949	G6PC/PDHA1	2
	hsa04066	HIF-1 signaling pathway	2/13	109/8093	0.012726	0.012726	0.0520949	ALDOA/PDHA1	2
	hsa04614	Renin-angiotensin system	1/13	23/8093	0.0363485	0.0363485	0.118452	ACE2	1
	hsa04964	Proximal tubule bicarbonate reclamation	1/13	23/8093	0.0363485	0.0363485	0.118452	CA2	1
	hsa00020	Citrate cycle (TCA cycle)	1/13	30/8093	0.0471666	0.0471666	0.118452	PDHA1	1
	hsa00030	Pentose phosphate pathway	1/13	30/8093	0.0471666	0.0471666	0.118452	ALDOA	1
	hsa00052	Galactose metabolism	1/13	31/8093	0.0487029	0.0487029	0.118452	G6PC	1
MRM_nAMS_5P_KEGG_enrichment(not adjusted)	ID	Description	GeneRatio	BgRatio	pvalue	p.adjust	qvalue	geneID	Count
	hsa04640	Hematopoietic cell lineage	2/3	99/8093	0.000440892	0.000440892	0.00371277	CD38/KITLG	2
	hsa00760	Nicotinate and nicotinamide metabolism	1/3	35/8093	0.0129197	0.0129197	0.0449209	CD38	1
	hsa04610	Complement and coagulation cascades	1/3	85/8093	0.0311827	0.0311827	0.0449209	THBD	1
	hsa04970	Salivary secretion	1/3	93/8093	0.0340838	0.0340838	0.0449209	CD38	1
	hsa04933	AGE-RAGE signaling pathway in diabetic complications	1/3	100/8093	0.0366174	0.0366174	0.0449209	THBD	1
	hsa04916	Melanogenesis	1/3	101/8093	0.036979	0.036979	0.0449209	KITLG	1
	hsa04972	Pancreatic secretion	1/3	102/8093	0.0373405	0.0373405	0.0449209	CD38	1
