## Supplementary Table S5 for "Proteomic and clinical biomarkers for acute mountain sickness diagnosis, prognosis, protection, and pathogenesis in a longitudinal cohort"

### Sheet: Diagnosis
groups	clinic	p_value	Method	log2FC	q_value	Regulation
AMS4k_nAMS4k	TP1NP	0.00981572	t.test pair=FALSE;var equal=FALSE	-0.596701	0.588943	Down
AMS4k_nAMS4k	CEA	0.020603	wilcox.test-no-paird	0.361319	1	Up
AMS4k_nAMS4k	Insulin	0.0312738	wilcox.test-no-paird	0.417579	1	Up
AMS4k_nAMS4k	C-Peptide	0.00221208	wilcox.test-no-paird	0.353064	0.132725	Up
AMS4k_nAMS4k	GGT	0.0337582	wilcox.test-no-paird	0.339137	1	Up
AMS4k_nAMS4k	Procalcitonin	0.0332211	wilcox.test-no-paird	0.374127	1	Up
	Indexes with orange background (n = 6) represent the differential indexes (p-values < 0.05) between AMS4k and nAMS4k

### Sheet: Prediction
groups	clinic	p_value	Method	log2FC	q_value	Regulation
AMS1k_nAMS1k	Thyrotropin	0.0310869	wilcox.test-no-paird	-0.292452	1	Down
AMS1k_nAMS1k	ProBNP	0.0346721	t.test pair=FALSE;var equal=TRUE	-0.50603	1	Down
AMS1k_nAMS1k	BILT	0.0267121	t.test pair=FALSE;var equal=TRUE	-0.327733	1	Down
AMS1k_nAMS1k	Glucose	0.044572	wilcox.test-no-paird	-0.087294	1	Down
	Indexes with orange background (n = 4) represent the differential indexes (p-values < 0.05) between AMS1k and nAMS1k

### Sheet: Pathogenesis
	clinic	p_value	Method	log2FC	q_value	groups	clinic	p_value	Method	log2FC	q_value	Regulation trend	Regulation
AMS4k_AMS1k	Thyroxine	0.000175615	wilcox.test-paird	-0.155519	0.0105369	nAMS4k_nAMS1k	Thyroxine	0.0291329	t.test pair=TRUE;var equal=TRUE	-0.100275	1	Identical	Down
AMS4k_AMS1k	C3C	0.000182867	wilcox.test-paird	-0.189877	0.010972	nAMS4k_nAMS1k	C3C	3.51278e-05	wilcox.test-paird	-0.182299	0.00210767	Identical	Down
AMS4k_AMS1k	CEA	3.10212e-05	t.test pair=TRUE;var equal=TRUE	-0.507571	0.00186127	nAMS4k_nAMS1k	CEA	4.76837e-07	wilcox.test-paird	-0.60828	2.86102e-05	Identical	Down
AMS4k_AMS1k	CA153	0.000831492	t.test pair=TRUE;var equal=TRUE	-0.391324	0.0498895	nAMS4k_nAMS1k	CA153	2.38419e-07	wilcox.test-paird	-0.2757	1.43051e-05	Identical	Down
AMS4k_AMS1k	CA199	0.000269264	wilcox.test-paird	0.263328	0.0161558	nAMS4k_nAMS1k	CA199	1.02235e-12	t.test pair=TRUE;var equal=TRUE	0.48289	6.13412e-11	Identical	Up
AMS4k_AMS1k	FPSA	0.000108337	wilcox.test-paird	-0.223569	0.00650022	nAMS4k_nAMS1k	FPSA	0.000219548	t.test pair=TRUE;var equal=TRUE	-0.229784	0.0131729	Identical	Down
AMS4k_AMS1k	A-TPO	1.59517e-05	wilcox.test-paird	-0.854958	0.000957102	nAMS4k_nAMS1k	A-TPO	2.38419e-07	wilcox.test-paird	-1.94499	1.43051e-05	Identical	Down
AMS4k_AMS1k	APOB	0.000124176	wilcox.test-paird	-0.244191	0.00745058	nAMS4k_nAMS1k	APOB	7.04011e-05	t.test pair=TRUE;var equal=TRUE	-0.192006	0.00422407	Identical	Down
AMS4k_AMS1k	APOA	5.80403e-05	t.test pair=TRUE;var equal=TRUE	-0.151515	0.00348242	nAMS4k_nAMS1k	APOA	2.55079e-05	t.test pair=TRUE;var equal=TRUE	-0.173708	0.00153048	Identical	Down
AMS4k_AMS1k	Thyroglobulin	0.000365625	wilcox.test-paird	-0.548742	0.0219375	nAMS4k_nAMS1k	Thyroglobulin	0.0317583	t.test pair=TRUE;var equal=TRUE	-0.220179	1	Identical	Down
AMS4k_AMS1k	C-Peptide	3.62843e-05	wilcox.test-paird	-0.681766	0.00217706	nAMS4k_nAMS1k	C-Peptide	0.00433898	wilcox.test-paird	-0.281498	0.260339	Identical	Down
AMS4k_AMS1k	FT3	0.000154222	wilcox.test-paird	-0.203193	0.00925331	nAMS4k_nAMS1k	FT3	7.2525e-06	t.test pair=TRUE;var equal=TRUE	-0.20665	0.00043515	Identical	Down
AMS4k_AMS1k	FT4	9.31323e-08	wilcox.test-paird	-0.266693	5.58794e-06	nAMS4k_nAMS1k	FT4	1.20633e-06	t.test pair=TRUE;var equal=TRUE	-0.244896	7.23797e-05	Identical	Down
AMS4k_AMS1k	GGT	3.47649e-05	wilcox.test-paird	-0.326053	0.00208589	nAMS4k_nAMS1k	GGT	6.13722e-05	t.test pair=TRUE;var equal=TRUE	-0.298393	0.00368233	Identical	Down
AMS4k_AMS1k	E2	0.000172157	t.test pair=TRUE;var equal=TRUE	0.29779	0.0103294	nAMS4k_nAMS1k	E2	0.129639	t.test pair=TRUE;var equal=FALSE	0.131971	1	Identical	Up
AMS4k_AMS1k	Procalcitonin	5.13212e-05	wilcox.test-paird	-0.456723	0.00307927	nAMS4k_nAMS1k	Procalcitonin	0.00149869	wilcox.test-paird	-0.411914	0.0899215	Identical	Down
AMS4k_AMS1k	Albumin	5.49093e-07	t.test pair=TRUE;var equal=TRUE	-0.132397	3.29456e-05	nAMS4k_nAMS1k	Albumin	1.34251e-09	t.test pair=TRUE;var equal=TRUE	-0.136339	8.05507e-08	Identical	Down
AMS4k_AMS1k	HDL	1.67533e-05	wilcox.test-paird	-0.243713	0.0010052	nAMS4k_nAMS1k	HDL	7.43652e-06	t.test pair=TRUE;var equal=TRUE	-0.205022	0.000446191	Identical	Down
AMS4k_AMS1k	Creatinine	3.43766e-05	t.test pair=TRUE;var equal=TRUE	-0.12409	0.00206259	nAMS4k_nAMS1k	Creatinine	0.000182743	wilcox.test-paird	-0.114466	0.0109646	Identical	Down
AMS4k_AMS1k	CKMB	0.000718516	t.test pair=TRUE;var equal=TRUE	0.308412	0.043111	nAMS4k_nAMS1k	CKMB	0.109238	t.test pair=TRUE;var equal=FALSE	0.116078	1	Identical	Up
AMS4k_AMS1k	ProGRP	0.000306613	t.test pair=TRUE;var equal=TRUE	0.160172	0.0183968	nAMS4k_nAMS1k	ProGRP	0.0970797	t.test pair=TRUE;var equal=TRUE	0.0775416	1	Identical	Up
AMS4k_AMS1k	AMY-P	3.28228e-05	t.test pair=TRUE;var equal=TRUE	0.138061	0.00196937	nAMS4k_nAMS1k	AMY-P	0.000479466	t.test pair=TRUE;var equal=TRUE	0.120315	0.028768	Identical	Up
AMS4k_AMS1k	TP	6.48696e-08	t.test pair=TRUE;var equal=TRUE	-0.162715	3.89217e-06	nAMS4k_nAMS1k	TP	6.10403e-11	t.test pair=TRUE;var equal=TRUE	-0.165865	3.66242e-09	Identical	Down
AMS4k_AMS1k	Phosphate	0.000493549	t.test pair=TRUE;var equal=TRUE	-0.150176	0.029613	nAMS4k_nAMS1k	Phosphate	0.00100079	t.test pair=TRUE;var equal=TRUE	-0.103617	0.0600472	Identical	Down
AMS4k_AMS1k	Lipase	3.33128e-06	wilcox.test-paird	0.400228	0.000199877	nAMS4k_nAMS1k	Lipase	2.19067e-06	t.test pair=TRUE;var equal=TRUE	0.383035	0.00013144	Identical	Up
AMS4k_AMS1k	Cholesterol	3.29905e-05	wilcox.test-paird	-0.218033	0.00197943	nAMS4k_nAMS1k	Cholesterol	6.46407e-06	t.test pair=TRUE;var equal=TRUE	-0.21115	0.000387844	Identical	Down
	Indexes with green background (n = 18) represent the intersection differential indexes (q-values < 0.05) between AMS4k and AMS1k ,nAMS4k and nAMS1k goups. Indexes with orange backgrounds (n = 8) represent they were differential (q-values < 0.05) between AMS4k and AMS1k groups, but not between nAMS4k and nAMS1k groups.
