## Supplementary Table S6 for "Proteomic and clinical biomarkers for acute mountain sickness diagnosis, prognosis, protection, and pathogenesis in a longitudinal cohort"

### Sheet: Pathogenesis
feature1	r	feature2	p_value
ISLR2	0.411336	Nausea	0.0266332
SLC4A1	0.486966	Nausea	0.00738355
SLC4A1	0.413289	Gastrointestinal Symptoms	0.0258523
IGFBP7	-0.402043	Fatigue	0.0306185
S100A12	-0.48927	Fatigue	0.00706816
CA2	0.424103	Headache	0.0218572
FN1	0.454863	Headache	0.0131696
S100A12	-0.508866	Dizziness	0.00481765
S100A12	-0.442205	LLS	0.01631
GC	0.443938	Agrypnia	0.0158465
IGFBP7	-0.372857	Numb Foot or Hand	0.0463634
CARHSP1	-0.498888	Ataxia	0.00587223
G6PC	-0.48107	Ataxia	0.00824487
SLC4A1	0.433066	Vomiting	0.0189436
Phosphate	-0.399273	Poor appetite	0.0318954
Phosphate	-0.398527	Gastrointestinal Symptoms	0.0322467
APOB	-0.548721	Fatigue	0.00205428
Cholesterol	-0.54013	Fatigue	0.00249046
APOB	-0.461956	LLS	0.0116421
Cholesterol	-0.475291	LLS	0.00916991
A-TPO	0.376517	Agrypnia	0.0440941
Cholesterol	-0.471684	Agrypnia	0.00979042
A-TPO	0.468239	Palpitation	0.0104155
Cholesterol	-0.397796	Dyspnea	0.0325936
Phosphate	-0.485584	Chest Oppression	0.0075782
Cholesterol	-0.400892	Chest Oppression	0.0311439
AMY-P	-0.439233	Giddiness	0.0171308
Lipase	-0.497245	Giddiness	0.00606336
E2	-0.407542	Numb Foot or Hand	0.0282061
CA199	0.427618	Ataxia	0.0206737
FT3	-0.433066	Vomiting	0.0189436
ALDOA	-0.405911	C3C	0.0289047
GNA14	0.36798	C3C	0.04953
MYOC	0.383744	C3C	0.0398737
PHGDH	-0.376847	C3C	0.043894
FN1	0.388177	FPSA	0.0374486
S100A12	0.397044	FPSA	0.0329537
SLC4A1	-0.402956	FPSA	0.0302068
PDHA1	0.463054	A-TPO	0.0114194
UBA1	0.405911	A-TPO	0.0289047
THY1	-0.405911	APOA	0.0289047
GC	0.409852	Thyroglobulin	0.0272397
MYOC	0.38867	Thyroglobulin	0.0371867
THY1	0.520197	Thyroglobulin	0.00382005
FN1	0.377833	FT3	0.0433007
G6PC	-0.385222	FT3	0.0390518
S100A12	-0.393103	FT3	0.0348944
ALDOA	-0.403894	GGT	0.0297886
PDHA1	-0.381469	GGT	0.041166
IGFBP7	0.385222	E2	0.0390518
MYOC	-0.435961	E2	0.018074
NDRG1	0.410446	Procalcitonin	0.0269957
FN1	-0.40941	HDL	0.0274225
MYOC	-0.398571	HDL	0.0322256
RET	-0.374877	ProGRP	0.0451001
THY1	-0.432512	AMY-P	0.0191137
CA1	-0.430049	Lipase	0.0198862

### Sheet: Prediction
feature1	r	feature2	q_value
Thyrotropin	-0.533803	IGFBP7	0.00047794
Thyrotropin	-0.456356	PCK1	0.00431165
Thyrotropin	-0.441579	PHGDH	0.00632421
ProBNP	-0.350681	PHGDH	0.0430238
Thyrotropin	-0.367894	PLA2G7	0.0309775

### Sheet: Diagnosis
feature1	r	feature2	q_value
Poor appetite	0.379146	FGF23	0.0187349
Gastrointestinal Symptoms	0.34694	FGF23	0.0363132
Dyspnea	0.424949	FGF23	0.00643381
Giddiness	0.34691	GNA14	0.0363132
Agrypnia	-0.344354	IL18R1	0.0379108
Lip cyanosis	0.337942	RET	0.0429421
AGT	-0.417804	TP1NP	0.00185287
CST6	-0.27222	TP1NP	0.0486156
CA6	0.277311	CEA	0.0443962
MATN3	0.341578	CEA	0.0123068
CST6	0.291652	Insulin	0.0340957
IL18R1	0.321084	Insulin	0.0190664
AGT	0.281279	C-Peptide	0.0413196
CA6	0.284545	C-Peptide	0.0389208
CST6	0.395226	C-Peptide	0.0034011
GC	0.346518	C-Peptide	0.0110275
IL18R1	0.406919	C-Peptide	0.00249612
ISLR2	0.3568	C-Peptide	0.00872764
KITLG	0.270755	C-Peptide	0.049888
MYOC	0.418935	C-Peptide	0.00179536
PLAU	0.331841	C-Peptide	0.015205
SCGB3A1	0.301641	C-Peptide	0.028162
THY1	0.357687	C-Peptide	0.0085503
TRAF2	0.361558	C-Peptide	0.00781253
WFIKKN1	0.367888	C-Peptide	0.00672493
AGT	0.564265	GGT	1.08027e-05
FCN2	0.27803	GGT	0.043825
GNA14	0.277012	Procalcitonin	0.0446352
